# A multivariate cell-based assay for blood-based diagnostics enhances lung cancer risk stratification

**DOI:** 10.1101/2024.11.04.24316585

**Authors:** Jason D. Berndt, Fergal J. Duffy, Mark D. D’Ascenzo, Leslie R. Miller, Yijun Qi, G. Adam Whitney, Samuel A. Danziger, Anil Vachani, Pierre P. Massion, Stephen A. Deppen, Robert J. Lipshutz, John D. Aitchison, Jennifer J. Smith

## Abstract

The indicator cell assay platform (iCAP) is a tool for blood-based diagnostics that addresses the low signal-to-noise ratio of blood biomarkers by using cells as biosensors. The assay exposes small volumes of patient serum to standardized cells in culture and classifies disease by machine learning analysis of the gene expression readout from the cells. We developed the lung cancer iCAP (LC-iCAP) as a rule-out test for nodule management in computed tomography (CT)-based lung-cancer screening. We performed analytical optimization, rigorous reproducibility testing, and assessed performance in a study with prospective-specimen-collection, retrospective-blinded-evaluation (PRoBE) design. LC-iCAP achieved an AUC of 0.64 (95% CI, 0.51-0.76) on the ROC curve in validation. Post-validation integration of the assay readout with CT-based features showed improved clinical utility compared to the Mayo Clinic model, with 90% sensitivity, 64% specificity, and 95% negative predictive value at 25% prevalence. The lung-cancer specific readout was enriched for hypoxia-responsive genes and was reproducible across different indicator cell lineages. This is the first validation study of an iCAP and the first application for early cancer detection. The LC-iCAP uses immortalized cells, is scalable and cost-effective and has a multivariate readout. This study supports its potential as a next-generation multivalent platform for precision medicine applications in multi-cancer screening and drug development.

**Key Points:**

- We developed the LC-iCAP, novel approach for liquid biopsies that uses cultured cells as biosensors. The cells detect cancer signals in serum and transduce them into standardized gene expression profiles, which are analyzed by machine learning for disease classification. The assay is inexpensive and scalable and has a multivariate readout with potential utility for precision medicine and multi-cancer early detection.
- A LC-iCAP-based lung cancer risk classifier demonstrated improved specificity compared to existing tests, suggesting meaningful clinical utility for managing indeterminate pulmonary nodules.
- We identified a lung-cancer specific transcriptional response to hypoxia in the assay readout, implicating HIF1A and HIF2A activity in the response consistent with known lung cancer biology and highlighting the platform’s mechanistic relevance.
- Standardized controls and validation studies demonstrated assay reproducibility, lineage stability, and detection of technical errors—supporting the platform’s readiness for clinical deployment.
