## Supplementary material for "A multivariate cell-based assay for blood-based diagnostics enhances lung cancer risk stratification": Data File 3

### Sheet: 3A. 3 Top Models used for FS
Datafile 3A: Performances of top 3 models from LSMS used to select 66 fetures for final LC-iCAP validation study
LSMS = Large-scale modeling study with LC-iCAP RNA-seq data
Analysis description: 13 different feature selection approaches were tested with 4 sample filter combinations for a total of 52 model configurations and models were ranked by performance. Features were selected from the top three models for the final LC-iCAP validation study (with NanoString Plexset data)
Table 1: Shows the top 2-4 seeds of each of 3 top model configurations that were used to select features for final LC-iCAP validation study (Model confguration = feature selection approach (Column 1) + sample filter (column 2)).
Table 2: Models with similar configurations to those in Table 1. Feature selection approaches 5, 9, 10 and 11 were very similar and all features in Table 2 are subsets of those in Table 1. This shows that models with subsets of featues also have good performances
Column 3: file names indicate presence or absence of downsampling (DS): Each model configuration was tested with and withut downsampling of the training set to balance case and control samples from each experimental batch) (see 3B for sample numbers for each model). All models had similar performances with and without downsampling (DS) suggesting performance is not due to sample imbalances within…
Abbreviations: nb6, data from iCAP experimental batch 6 was excluded because it failed QC analysis; smokers, never smokers were excluded; hiFEV, exclude patients with <50% predicted FEV, DS, downsampled training set was used; oobAUC, Out-of-Bag Area Under the Curve (a form of training set cross-validation for RF models)
Table 1
1	2	3	4	5	6	7	8								performace metrics on held out validation set at selected cut point
Feature selection*	Sample filter	Filename	Model seed	ensembl gene IDs	Entrez gene IDs	Gene names of model featues	Seed	oobAUC	Accuracy	Accuracy null	Accuracy p value	cut point	Sensitivity	Specificity	AUC	Lower limit of 95% CI	Upper limit of 95% Ci	% significant seeds	Selected by max AUC	Selected by max specificity
11	nb6_hiFEV_smokers	20210510_MODs	m11_261270	ENSG00000059804|ENSG00000104419|ENSG00000115548|ENSG00000122884|ENSG00000138764|ENSG00000145287|ENSG00000146674|ENSG00000152256|ENSG00000159167|ENSG00000168209|ENSG00000181458|ENSG00000107984	6515|10397|55818|5033|901|51316|3486|5163|6781|54541|55076|22943	SLC2A3|NDRG1|KDM3A|P4HA1|CCNG2|PLAC8|IGFBP3|PDK1|STC1|DDIT4|TMEM45A|DKK1	261270	0.65	0.72	0.6	0.15	0.34	1	0.53	0.71	0.54	0.89	90	TRUE	TRUE
11	nb6_hiFEV_smokers	20210510_MODs_DS	m11_972248	ENSG00000059804|ENSG00000104419|ENSG00000115548|ENSG00000122884|ENSG00000138764|ENSG00000145287|ENSG00000146674|ENSG00000152256|ENSG00000159167|ENSG00000168209|ENSG00000181458|ENSG00000107984	6515|10397|55818|5033|901|51316|3486|5163|6781|54541|55076|22943	SLC2A3|NDRG1|KDM3A|P4HA1|CCNG2|PLAC8|IGFBP3|PDK1|STC1|DDIT4|TMEM45A|DKK1	972248	0.53	0.76	0.6	0.074	0.36	1	0.6	0.75	0.58	0.92	60	TRUE	TRUE
4	nb6_hiFEV	20210510_MODs_DS	m4_160970		6781|55818|7037|4739|54544|401934|59285|2840|282616|118932|54492|51316|5163|3486|26234|6511|1755|374918|57214|3091	STC1|KDM3A|TFRC|NEDD9|CRCT1|RNF223|CACNG6|GPR17|IFNL2|ANKRD22|NEURL1B|PLAC8|PDK1|IGFBP3|FBXL5|SLC1A6|DMBT1|IGFL1|CEMIP|HIF1A	160970	0.8	0.69	0.58	0.16	0.2	1	0.47	0.8	0.65	0.95	25	FALSE	TRUE
4	nb6_hiFEV	20210510_MODs_DS	m4_261270		118932|401934|7037|57538|59285|4739|6781|3091|4017|639|55818|2840|10826|11067|26234|55076|654|5033|5822|7850	ANKRD22|RNF223|TFRC|ALPK3|CACNG6|NEDD9|STC1|HIF1A|LOXL2|PRDM1|KDM3A|GPR17|FAXDC2|DEPP1|FBXL5|TMEM45A|BMP6|P4HA1|PWP2|IL1R2	261270	0.82	0.69	0.58	0.16	0.19	1	0.47	0.81	0.66	0.95	25	TRUE	TRUE
6	nb6_smokers	20210510_MODs	m6_309321	ENSG00000130433|ENSG00000186862|ENSG00000081019|ENSG00000109654|ENSG00000154229|ENSG00000169071|ENSG00000153162|ENSG00000183709|ENSG00000137154|ENSG00000180376|ENSG00000162552|ENSG00000163704|ENSG00000212123|ENSG00000170498|ENSG00000188747|ENSG00000240344	59285|79955|54665|23321|5578|4920|654|282616|6194|285331|54361|285368|163154|3814|10811|53938|648|84063|90990|153	CACNG6|PDZD7|RSBN1|TRIM2|PRKCA|ROR2|BMP6|IFNL2|RPS6|CCDC66|WNT4|PRRT3|PRR22|KISS1|NOXA1|PPIL3|BMI1|KIRREL2|KIFC2|ADRB1	309321	0.83	0.78	0.56	0.014	0.51	1	0.6	0.78	0.63	0.93	100	FALSE	TRUE
6	nb6_smokers	20210510_MODs_DS	m6_330713	ENSG00000109654|ENSG00000130433|ENSG00000186862|ENSG00000081019|ENSG00000153162|ENSG00000154229|ENSG00000074660|ENSG00000150281|ENSG00000103253|ENSG00000169071|ENSG00000110719|ENSG00000182836|ENSG00000188747|ENSG00000168283|ENSG00000165507|ENSG00000147896	23321|59285|79955|54665|654|5578|8578|1489|84264|4920|10312|345557|10811|648|11067|56832|353322|53938|84063|4538	TRIM2|CACNG6|PDZD7|RSBN1|BMP6|PRKCA|SCARF1|CTF1|HAGHL|ROR2|TCIRG1|PLCXD3|NOXA1|BMI1|DEPP1|IFNK|ANKRD37|PPIL3|KIRREL2|MT-ND4	330713	0.85	0.78	0.56	0.014	0.46	1	0.6	0.77	0.61	0.93	70	TRUE	FALSE
6	nb6_smokers	20210510_MODs_DS	m6_841957	ENSG00000109654|ENSG00000130433|ENSG00000081019|ENSG00000153162|ENSG00000154229|ENSG00000126259|ENSG00000180376|ENSG00000147896|ENSG00000169071|ENSG00000138135|ENSG00000132549|ENSG00000103888|ENSG00000186862|ENSG00000212123|ENSG00000137154|ENSG00000186352	23321|59285|54665|654|5578|84063|285331|56832|4920|9023|157680|57214|79955|163154|6194|353322|8578|6515|8437|56603	TRIM2|CACNG6|RSBN1|BMP6|PRKCA|KIRREL2|CCDC66|IFNK|ROR2|CH25H|VPS13B|CEMIP|PDZD7|PRR22|RPS6|ANKRD37|SCARF1|SLC2A3|RASAL1|CYP26B1	841957	0.88	0.81	0.56	0.0045	0.49	1	0.67	0.76	0.59	0.93	70	FALSE	TRUE
6	nb6_smokers	20210510_MODs	m6_915579	ENSG00000130433|ENSG00000154229|ENSG00000169071|ENSG00000081019|ENSG00000186862|ENSG00000180376|ENSG00000186352|ENSG00000103253|ENSG00000198886|ENSG00000153162|ENSG00000111344|ENSG00000103888|ENSG00000134668|ENSG00000212123|ENSG00000183709|ENSG00000109654	59285|5578|4920|54665|79955|285331|353322|84264|4538|654|8437|57214|90853|163154|282616|23321|84063|1489|100131755|56832	CACNG6|PRKCA|ROR2|RSBN1|PDZD7|CCDC66|ANKRD37|HAGHL|MT-ND4|BMP6|RASAL1|CEMIP|SPOCD1|PRR22|IFNL2|TRIM2|KIRREL2|CTF1|ARMCX4|IFNK	915579	0.86	0.78	0.56	0.014	0.51	1	0.6	0.78	0.63	0.93	100	FALSE	TRUE
* Description of feature selection (FS) approaches in Table 1: FS 6 excluded data from ‘never smokers’ and candidate features were the top ten differentially expressed genes from each LC-iCAP batch. (2) FS 4 used data from only LC-iCAP batch 7 and omitted data from patients with low lung function and candidate features were the top 50 differentially expressed genes with FDR < 0.1 from batch 0 (co…
Table 2
1	2	3	4	5	6	7	8								performance metrics on held-out validation set at selected cut point
Feature selection approach	Sample filter	Filename	model seed	Ensembl gene IDs	Entrez gene IDs	Gene names	mod	oobauc	acc	accnull	acc pval	cut pr	Sensitivity	specificity	AUC	lower limit of 95% CI	upper limit of 95% CI	% significant seeds	Selected by max AUC	Selected by max specificity
10	nb6_hiFEV_smokers	20210510_MODs	m10_160970	ENSG00000059804|ENSG00000159167|ENSG00000152256|ENSG00000181458|ENSG00000115548|ENSG00000146674|ENSG00000122884|ENSG00000138764|ENSG00000107984	6515|6781|5163|55076|55818|3486|5033|901|22943	SLC2A3|STC1|PDK1|TMEM45A|KDM3A|IGFBP3|P4HA1|CCNG2|DKK1	160970	0.65	0.76	0.6	0.074	0.33	1	0.6	0.72	0.54	0.9	100	FALSE	TRUE
9	nb6_hiFEV_smokers	20210510_MODs	m9_261270	ENSG00000059804|ENSG00000159167|ENSG00000152256|ENSG00000181458|ENSG00000115548|ENSG00000146674|ENSG00000122884|ENSG00000138764	6515|6781|5163|55076|55818|3486|5033|901	SLC2A3|STC1|PDK1|TMEM45A|KDM3A|IGFBP3|P4HA1|CCNG2	261270	0.69	0.68	0.6	0.27	0.33	1	0.47	0.72	0.55	0.89	100	TRUE	TRUE
9	nb6_hiFEV_smokers	20210510_MODs_DS	m9_841957	ENSG00000059804|ENSG00000152256|ENSG00000115548|ENSG00000159167|ENSG00000122884|ENSG00000146674|ENSG00000181458|ENSG00000138764	6515|5163|55818|6781|5033|3486|55076|901	SLC2A3|PDK1|KDM3A|STC1|P4HA1|IGFBP3|TMEM45A|CCNG2	841957	0.58	0.76	0.6	0.074	0.32	1	0.6	0.74	0.57	0.91	85	TRUE	TRUE
10	nb6_hiFEV_smokers	20210510_MODs_DS	m10_841957	ENSG00000059804|ENSG00000152256|ENSG00000115548|ENSG00000159167|ENSG00000122884|ENSG00000146674|ENSG00000181458|ENSG00000138764|ENSG00000107984	6515|5163|55818|6781|5033|3486|55076|901|22943	SLC2A3|PDK1|KDM3A|STC1|P4HA1|IGFBP3|TMEM45A|CCNG2|DKK1	841957	0.55	0.76	0.6	0.074	0.32	1	0.6	0.74	0.57	0.91	90	FALSE	TRUE

### Sheet: 3B. Sample sizes of models
	Datafile 3B. Sample numbers for 2 sample filters used in 4 combinations for model parameterization and model-based feature selection in LSMS
	LSMS = Large-scale modeling study with LC-iCAP RNA-seq data
	Sample sizes of all models generated are shown with those used for feature selection for NanoString Plexset modeling shaded gray. Total sample sizes and number of samples from each individual experimental batche is shown.
	All models were generated with and without random downsampling of the training set. Downsampling was done to balance benign and malignant samples within each experimental batch (to test effects of experimental batch imbalances on model performances)
				TRAIINING sample size with NO downsampling										TRAIINING samle size with downsampling									VALIDATION sample size
		class	Model	b0	b1	b2	b3	b4	b5	b6	b7	sum		b0	b1	b2	b3	b4	b5	b6	b7	sum	b1	b2	b3	b4	b5	sum
	nb6	benign	no filter	6	5	5	8	9	3	0	9	45		5	5	5	8	5	3	0	9	40	3	3	3	3	3	15
	nb6	malignant	no filter	5	6	7	8	5	7	0	9	47		5	5	5	8	5	3	0	9	40	3	3	3	2	2	13
	nb6_hiFEV	benign	M4	6	4	5	6	9	2	0	7	39		3	4	5	6	5	2	0	7	32	3	3	3	3	3	15
	nb6_hiFEV	malignant	M4	3	6	7	7	5	6	0	8	42		3	4	5	6	5	2	0	7	32	3	3	1	2	2	11
	nb6_smokers	benign	M6	6	4	5	7	9	2	0	6	39		5	4	5	6	5	2	0	6	33	3	3	3	3	3	15
	nb6_smokers	malignant	M6	5	5	5	6	5	7	0	8	41		5	4	5	6	5	2	0	6	33	3	3	3	2	1	12
	nb6_hiFEV_smokers	benign	M5	6	3	5	5	9	1	0	5	34		3	3	5	5	5	1	0	5	27	3	3	3	3	3	15
	nb6_hiFEV_smokers	malignant	M5	3	5	5	5	5	6	0	7	36		3	3	5	5	5	1	0	5	27	3	3	1	2	1	10

### Sheet: 3C. 13 Model descriptions
Datafile 3C. 13 Feature selection methods used in LSMS
LSMS = Large-scale modeling study with LC-iCAP RNA-seq data
Column 1: 13 featue selection methods. In bold are 3 Models with highest performances used for feature selection for Stage 4 modeling. Astrisk shows models with similar feature selection and performance to M11.
Columns 2-3: Model type corresponds to Fig. 5 in manuscript: DEGs across all batches (all sample DE) ●, DEGs within individual batches (intrabatch DE) ●, Leading edge genes from GSEA of individual batches (GSEA) ●
Column 4: Training samples: Either entire training set was used (see Datafile 1) or a subset of the training set composed of expBatch 0 (b0) or expBatch 7 (b7) samples only.
Abbreviations: b0, LC-iCAP expBatch 0; LC-iCAP b7, expBatch 7; L2FC, log2 fold change; LE leading edge; DE, differential expression; DEG differentially expressed genes; GSEA, gene set enrichment analysis.
1	2	3	4	5
Feature selection	Model type		Training samples	Gene features (further reduced to <=20 features based on variable importance)
M1	intrabatch DE		subset b0	top50 b0 hits (padj<0.1 by abs(L2FC)) (in some versions the gene list is also filtered for pval<0.05 and abs(L2FC)>0.05)
M2	intrabatch DE		subset b7	top50 b7 hits (padj<0.1 by abs(L2FC)) (in some versions the gene list is also filtered for pval<0.05 and abs(L2FC)>0.05)
M3	intrabatch DE		subset b0	top50 b7 hits (padj<0.1 by abs(L2FC)) (in some versions the gene list is also filtered for pval<0.05 and abs(L2FC)>0.05)
M4	intrabatch DE		subset b7	top50 b0 hits (padj<0.1 by abs(L2FC)) (in some versions the gene list is also filtered for pval<0.05 and abs(L2FC)>0.05)
M5*	GSEA		training set	hypoxia leading edge (LE) genes (padj <0.1 in b0 or b7)
M6	intrabatch DE		training set	top10 DEGs from each batch (order by padj then by abs(L2FC))
M7	intrabatch DE		subset b0	top50 b0UPDNhits filtered for coherence in b4
M8	GSEA		training set	combine top 8 HYPOXIA LE genes by mean varImp with 5 DNA REPAIR or EMT genes that were coherently downregulated in b0 and b7
M9*	GSEA		training set	top 8 HYPOXIA LE genes by mean varImp from M5
M10*	GSEA		training set	combine top 8 HYPOXIA LE genes by mean varImp with top gene from 5 DNA REPAIR or EMT genes that was coherently downregulated in b0 and b7
M11*	GSEA		training set	combine 11 HYPOXIA LE genes with top gene from 5 DNA REPAIR or EMT genes that was coherently downregulated in b0 and b7
M12	GSEA		training set	combine 11 HYPOXIA LE genes with 2 IFN LE genes, which were dowregulated gene in b3 and b5
M13	all sample DE		training set	top50 DEGs (by padj+L2FC supplemented by pval+L2FC)

### Sheet: 3D. 96 NS plexset genes
Datafile 3D. Table of 96 genes on NanoString Plexset with rationale for inclusion
Column 2: genes in the Plexset gene set. Genes used for hoousekeeping gene normalization are bold
Column 3: Indicates approximate expression level relative to other genes
Column 4: Genes related to HIF1A are indicated. These genes were either annotated by STRING as HIF1A interactor or annotated by ToppGene as 1) upregulated by hypoxia and overexpression by active form of HIF1A (M259)(MSigDB C2: CGP Curated Gene Sets (v7.3)) or 2) Genes up-regulated in response to low oxygen levels (hypoxia) (MSigDB H: Hallmark Gene Sets (v7.3)).
Column 6: LC-iCAP experimental batch with significant case versus contrl differential expression in either stage 1 or 3 (FDR < 0.1). Experimental batch 0 is cohort 1, batches 2-5 are cohort 2 and batches 6-7 are cohort 3. Genes with significant differential expression in case versus control pools are marked with "serum pools" (FDR < 0.01).
Column 7: Shows rationale for gene selection. Features were selected in Stage 3 from 3 models (M4, M6 or M11 in DataFile 3A) and in Stage 1 from one model (M25 in dataFile 1). Other genes are controls for either normalization to housekeeping genes (HK), or to monitor response to chemical control DMOG (DMOGU and DMOGD for genes up- and down-regulated by DMOG vs PBS). All DMOGU and one DMOGD were s…
Column 8: Same as column 7 but model seed numbers are also included
1	2	3	4	5	6	7	8
Number	Gene	approx RNAseq counts	HIF1A	NS gene type	expBatch with DE	Rationale	Rationale for inclusion with model seed numbers
1	BMP6	299.662		endogenous	0, serum pools	Stage 3-M4, Stage 3-M6, Stage 1-M25, DMOGU	Stage 3-M4-2, Stage 3-M6-1, Stage 3-M6-2, Stage 3-M6-3, Stage 1-M25, DMOGU
2	CACNG6	104.317		endogenous	0, serum pools	Stage 3-M4, Stage 3-M6	Stage 3-M4-1, Stage 3-M4-2, Stage 3-M6-1, Stage 3-M6-2, Stage 3-M6-3, Stage 3-M6-4
3	CEMIP	2708.08		endogenous	0, serum pools	Stage 3-M4, Stage 3-M6	Stage 3-M4-1, Stage 3-M6-1, Stage 3-M6-2
4	DEPP1	200		endogenous	0	Stage 3-M4, Stage 3-M6	Stage 3-M4-2, Stage 3-M6-3
5	IFNL2	74.7693		endogenous		Stage 3-M4, Stage 3-M6	Stage 3-M4-1, Stage 3-M6-1, Stage 3-M6-4
6	IGFBP3	5232.42	HIF1A	endogenous	0, serum pools	Stage 3-M11, Stage 3-M4	Stage 3-M11-1, Stage 3-M4-1
7	KDM3A	774.752	HIF1A	endogenous	0, serum pools	Stage 3-M11, Stage 3-M4	Stage 3-M11-1, Stage 3-M4-1, Stage 3-M4-2
8	P4HA1	1827.1	HIF1A	endogenous	0, serum pools	Stage 3-M11, Stage 3-M4, Stage 1-M25, DMOGU	Stage 3-M11-1, Stage 3-M4-2, Stage 1-M25, DMOGU
9	PDK1	544.485	HIF1A	endogenous	0, serum pools	Stage 3-M11, Stage 3-M4, Stage 1-M25, DMOGU	Stage 3-M11-1, Stage 3-M4-1, Stage 1-M25, DMOGU
10	PLAC8	212.228	HIF1A	endogenous	0, serum pools	Stage 3-M11, Stage 3-M4	Stage 3-M11, Stage 3-M4-1
11	SLC2A3	1008.62	HIF1A	endogenous	0, serum pools	Stage 3-M11, Stage 3-M6	Stage 3-M11-1, Stage 3-M6-2
12	STC1	460.736	HIF1A	endogenous	0, serum pools	Stage 3-M11, Stage 3-M4, Stage 1-M25, DMOGU	Stage 3-M11-1, Stage 3-M4-1, Stage 3-M4-2, Stage 1-M25, DMOGU
13	TMEM45A	387.914	HIF1A	endogenous	0, serum pools	Stage 3-M11, Stage 3-M4	Stage 3-M11-1, Stage 3-M4-2
14	KIRREL2	107.138		endogenous		Stage 3-M6	Stage 3-M6-1, Stage 3-M6-2, Stage 3-M6-3, Stage 3-M6-4
15	PDZD7	102.563		endogenous		Stage 3-M6	Stage 3-M6-1, Stage 3-M6-2, Stage 3-M6-3, Stage 3-M6-4
16	PRKCA	410.751	HIF1A	endogenous		Stage 3-M6	Stage 3-M6-1, Stage 3-M6-2, Stage 3-M6-3, Stage 3-M6-4
17	ROR2	161.293		endogenous		Stage 3-M6	Stage 3-M6-1, Stage 3-M6-2, Stage 3-M6-3, Stage 3-M6-4
18	RSBN1	420.293		endogenous	3	Stage 3-M6	Stage 3-M6-1, Stage 3-M6-2, Stage 3-M6-3, Stage 3-M6-4
19	TRIM2	295.928		endogenous	1, serum pools	Stage 3-M6	Stage 3-M6-1, Stage 3-M6-2, Stage 3-M6-3, Stage 3-M6-4
20	ANKRD37	81.0183	HIF1A	endogenous	serum pools	Stage 3-M6	Stage 3-M6-1, Stage 3-M6-2, Stage 3-M6-3
21	CCDC66	207.374		endogenous	serum pools	Stage 3-M6	Stage 3-M6-1, Stage 3-M6-2, Stage 3-M6-3, Stage 3-M6-4
22	IFNK	477.339		endogenous	0, serum pools	Stage 3-M6	Stage 3-M6-1, Stage 3-M6-2, Stage 3-M6-3
23	PRR22	165.266		endogenous		Stage 3-M6	Stage 3-M6-1, Stage 3-M6-2, Stage 3-M6-4
24	BMI1	205.012	HIF1A	endogenous	serum pools	Stage 3-M6	Stage 3-M6-3, Stage 3-M6-4
25	CTF1	59.5357		endogenous		Stage 3-M6	Stage 3-M6-1, Stage 3-M6-3
26	HAGHL	227.155		endogenous	7	Stage 3-M6	Stage 3-M6-1, Stage 3-M6-3
27	MT-ND4	52834.6		endogenous		Stage 3-M6	Stage 3-M6-1, Stage 3-M6-3
28	NOXA1	103.685		endogenous		Stage 3-M6	Stage 3-M6-3, Stage 3-M6-4
29	PPIL3	215.802		endogenous		Stage 3-M6	Stage 3-M6-3, Stage 3-M6-4
30	RASAL1	120.538		endogenous	5	Stage 3-M6	Stage 3-M6-1, Stage 3-M6-2
31	RPS6	53582.4	HIF1A	endogenous		Stage 3-M6	Stage 3-M6-2, Stage 3-M6-4
32	SCARF1	116.537		endogenous		Stage 3-M6	Stage 3-M6-2, Stage 3-M6-3
33	ADRB1	198.592		endogenous	serum pools	Stage 3-M6	Stage 3-M6-4
34	ARMCX4	101.356		endogenous		Stage 3-M6	Stage 3-M6-1
35	CH25H	59.0846		endogenous		Stage 3-M6	Stage 3-M6-2
36	CYP26B1	194.503		endogenous	serum pools	Stage 3-M6	Stage 3-M6-2
37	KIFC2	1125.54		endogenous	serum pools	Stage 3-M6	Stage 3-M6-4
38	KISS1	1428.13		endogenous	serum pools	Stage 3-M6	Stage 3-M6-4
39	PLCXD3	146.129		endogenous	serum pools	Stage 3-M6	Stage 3-M6-3
40	PRRT3	95.5161		endogenous		Stage 3-M6	Stage 3-M6
41	SPOCD1	219.843		endogenous	0, serum pools	Stage 3-M6	Stage 3-M6-1
42	TCIRG1	5413.63		endogenous		Stage 3-M6	Stage 3-M6-3
43	VPS13B	1080.07		endogenous		Stage 3-M6	Stage 3-M6-2
44	WNT4	103.171		endogenous		Stage 3-M6	Stage 3-M6-4
45	DKK1	961.332		endogenous	0, serum pools	Stage 3-M11, Stage 1-M25, DMOGD	Stage 3-M11-1, Stage 1-M25, DMOGD
46	IGFL1	1703.2		endogenous	0, serum pools	Stage 3-M4, Stage 1-M25, DMOGU	Stage 3-M4-1, Stage 1-M25, DMOGU
47	ALPK3	475.652	HIF1A	endogenous	0, serum pools	Stage 3-M4	Stage 3-M4-2
48	ANKRD22	175.054		endogenous	0, serum pools	Stage 3-M4	Stage 3-M4-1, Stage 3-M4-2
49	CCNG2	677.617	HIF1A	endogenous	0, serum pools	Stage 3-M11	Stage 3-M11-1
50	CRCT1	821.154		endogenous	0, serum pools	Stage 3-M4	Stage 3-M4-1
51	DDIT4	1275	HIF1A	endogenous	serum pools	Stage 3-M11	Stage 3-M11
52	DMBT1	114.898		endogenous	0, serum pools	Stage 3-M4	Stage 3-M4-1
53	FAXDC2	237.282		endogenous	0, serum pools	Stage 3-M4	Stage 3-M4-2
54	FBXL5	1416.67		endogenous	0, serum pools	Stage 3-M4	Stage 3-M4-1, Stage 3-M4-2
55	GPR17	94.833		endogenous	0	Stage 3-M4	Stage 3-M4-1, Stage 3-M4-2
56	HIF1A	5499.91	HIF1A	endogenous	0, serum pools	Stage 3-M4	Stage 3-M4-1, Stage 3-M4-2
57	IL1R2	2416.75		endogenous	0, serum pools	Stage 3-M4	Stage 3-M4-2
58	LOXL2	3522.96	HIF1A	endogenous	0, serum pools	Stage 3-M4	Stage 3-M4-2
59	NDRG1	2703.37	HIF1A	endogenous	0, serum pools	Stage 3-M11	Stage 3-M11
60	NEDD9	308.287	HIF1A	endogenous	0, serum pools	Stage 3-M4	Stage 3-M4-1, Stage 3-M4-2
61	NEURL1B	930.909		endogenous	0, serum pools	Stage 3-M4	Stage 3-M4-1
62	PRDM1	254.706		endogenous	0, serum pools	Stage 3-M4	Stage 3-M4-2
63	PWP2	131.68		endogenous	0	Stage 3-M4	Stage 3-M4-2
64	RNF223	430.903		endogenous	0, serum pools	Stage 3-M4	Stage 3-M4-1, Stage 3-M4-2
65	SLC1A6	372.826		endogenous	0, serum pools	Stage 3-M4	Stage 3-M4-1
66	TFRC	14223.2	HIF1A	endogenous	0, serum pools	Stage 3-M4	Stage 3-M4-1, Stage 3-M4-2
67	CLIC4	16066.3		endogenous	0	Stage 1-M25, DMOGU	Stage 1-M25, DMOGU
68	PLA2G4A	26.9103		endogenous	serum pools
69	DUS1L	6326.14		endogenous	0, serum pools	Stage 1-M25, DMOGD (sig)	Stage 1-M25, DMOGD (sig)
70	MACC1	3450.84		endogenous	0, serum pools	Stage 1-M25, DMOGU	Stage 1-M25, DMOGU
71	ERO1A	7884.97	HIF1A	endogenous	0	Stage 1-M25, DMOGU	Stage 1-M25, DMOGU
72	SESTD1	678.808		endogenous	0, serum pools	Stage 1-M25, DMOGU	Stage 1-M25, DMOGU
73	DYSF	8235.01		endogenous	0, serum pools	Stage 1-M25, DMOGD	Stage 1-M25, DMOGD
74	MT1E	2015.57	HIF1A	endogenous	0	Stage 1-M25	Stage 1-M25
75	ITSN2	2272.03		endogenous	0, serum pools	Stage 1-M25	Stage 1-M25
76	AKAP12	5821.86	HIF1A	endogenous	0, serum pools	Stage 1-M25	Stage 1-M25
77	EFNB2	6444.79		endogenous	0, serum pools	Stage 1-M25	Stage 1-M25
78	B4GALT4	4768.28		endogenous	0	Stage 1-M25	Stage 1-M25
79	SERPINB5	4218.29		endogenous	0	Stage 1-M25	Stage 1-M25
80	KLF7	941.37	HIF1A	endogenous	0, serum pools	Stage 1-M25	Stage 1-M25
81	IRF6	11425.8		endogenous	0, serum pools	Stage 1-M25	Stage 1-M25
82	TPM4	26428.9		endogenous	0	Stage 1-M25	Stage 1-M25
83	F3	26157.2	HIF1A	endogenous	0, serum pools	Stage 1-M25	Stage 1-M25
84	C1orf74	699.884		endogenous	0, serum pools	Stage 1-M25	Stage 1-M25
85	ERRFI1	7993.96	HIF1A	endogenous	0, serum pools	Stage 1-M25	Stage 1-M25
86	PLOD2	4673.72	HIF1A	endogenous	0, serum pools	Stage 1-M25	Stage 1-M25
87	GAS2L1	1995.5		endogenous	0, serum pools	DMOGD	DMOGD
88	ABCF1	8110.28		housekeeping		HK	HK
89	GUSB	2275.05		housekeeping		HK	HK
90	POLR1B	2444.99		housekeeping	0, serum pools	HK	HK
91	POLR2A	14776.9		housekeeping		HK	HK
92	SDHA	5987.34		housekeeping		HK	HK
93	TBP	899.584		housekeeping		HK	HK
94	FCF1	2343.91		housekeeping		HK-BU	HK-BU
95	LDHA			housekeeping	0, serum pools	DMOGU
96	RPLP0			housekeeping		HK
